# Germline mutations and developmental mosaicism underlying *EGFR*-mutant lung cancer

**DOI:** 10.1101/2023.09.28.23296274

**Authors:** Risa Burr, Ignaty Leshchiner, Christina L Costantino, Martin Blohmer, Tilak Sundaresan, Justin Cha, Karsen Seeger, Sara Guay, Brian P Danysh, Ira Gore, Raquel A Jacobs, Kara Slowik, Filippo Utro, Kahn Rhrissorrakrai, Chaya Levovitz, Jaimie L Barth, Taronish Dubash, Brian Chirn, Laxmi Parida, Lecia V Sequist, Jochen K Lennerz, Mari Mino-Kenudson, Shyamala Maheswaran, Kamila Naxerova, Gad Getz, Daniel A Haber

## Abstract

While the development of multiple primary tumors in smokers with lung cancer can be attributed to carcinogen-induced field cancerization, the occurrence of multiple primary tumors in individuals with *EGFR*-mutant lung cancer who lack known environmental exposures remains unexplained. We identified ten patients with early-stage, resectable non-small cell lung cancer who presented with multiple anatomically distinct *EGFR*-mutant tumors. We analyzed the phylogenetic relationships among multiple tumors from each patient using whole exome sequencing (WES) and hypermutable poly-guanine (poly-G) repeat genotyping, as orthogonal methods for lineage tracing. In two patients, we identified germline *EGFR* variants, which confer moderately enhanced signaling when modeled *in vitro*. In four other patients, developmental mosaicism is supported by the poly-G lineage tracing and WES, indicating a common non-germline cell-of-origin. Thus, developmental mosaicism and germline variants define two distinct mechanisms of genetic predisposition to multiple *EGFR*-mutant primary tumors, with implications for understanding their etiology and clinical management.
