## Supplementary Table 3 for "Germline mutations and developmental mosaicism underlying *EGFR*-mutant lung cancer"

### Sheet: Sheet1
Supplementary Table 3
Patient	Category	# Tumors compared	Smoking	#MUT SHARED (WES)	#MUT TOTAL (WES)	Ratio shared/total MUT	Fraction cell divisions shared (avg)
Patient 1	independent	2	former (remote)	0	15-60	0	0.675
T790M III-1 first resection	germline	6	moderate	0*	3-55	0	0.328
T790M III-4	germline	3	never	0*	17-70	0	NA
Patient 4	germline	3	former (remote, light)	0*	40-59	0	0.271
Patient 5	germline	4	never	0*	173-552	0	NA
Patient 6	germline (suspected)	2	former	0*	171-1233	0	NA
Patient 7	mosaic	2	never	1	312-445	0.003	0.257
Patient 8	mosaic	2	former	6	114-142	0.047	0.769
Patient 9	mosaic	4	never	1	116-493	0.005	0.442
Patient 10	mosaic	6	former (remote, light)	4	136-493	0.013	0.345
T790M III-1 second resection	metastatic	7	moderate	41	44-58	0.814	0.749
Patient 2	metastatic	3	former (remote)	16	16-33	0.708	NA
Patient 3	metastatic	4	never	37	235-542	0.11	0.535
				* not including EGFR mutation
