## Supplementary Table 4 for "Germline mutations and developmental mosaicism underlying *EGFR*-mutant lung cancer"

### Sheet: Sheet1
Supplementary Table 4
Patient	Tumor a	Tumor b	polyG cor (r)	WES shared mutations
1	T2	T3	0.675025	0
3	T1	T4	0.534576	NA
4	T1	T2	0.00706635	0
4	T1	T3	0.307443	0
4	T2	T3	0.499452	0
7	T2	T4	0.257012	1
8	T1	T2	0.76858	6
9	T2	T6	0.441533	1
10	T1	T8	-0.216077	4
10	T6	T7	0.680739	4
10	T6	T9	0.625153	4
10	T7	T9	0.288499	4
III-1	T10	T11	0.842231	64
III-1	T10	T12	0.798977	60
III-1	T10	T13	0.744516	64
III-1	T11	T12	0.834723	60
III-1	T11	T13	0.68585	74
III-1	T12	T13	0.836791	60
III-1	T2	T10	-0.456148	0
III-1	T2	T11	-0.367147	0
III-1	T2	T12	-0.607049	0
III-1	T2	T13	-0.685178	0
III-1	T2	T3	0.873733	0
III-1	T2	T4	0.918541	0
III-1	T2	T5	-0.609341	0
III-1	T2	T6	0.840992	0
III-1	T2	T7	-0.684614	0
III-1	T2	T8	-0.552664	0
III-1	T2	T9	0.0654407	0
III-1	T3	T10	-0.237314	0
III-1	T3	T11	0.00934031	0
III-1	T3	T12	-0.384405	0
III-1	T3	T13	-0.553366	0
III-1	T3	T4	0.9503	0
III-1	T3	T5	-0.494632	0
III-1	T3	T6	0.977809	0
III-1	T3	T7	-0.448025	0
III-1	T3	T8	-0.250682	0
III-1	T3	T9	0.211709	0
III-1	T4	T10	-0.470152	0
III-1	T4	T11	-0.21267	0
III-1	T4	T12	-0.549265	0
III-1	T4	T13	-0.658895	0
III-1	T4	T5	-0.632517	0
III-1	T4	T6	0.938742	0
III-1	T4	T7	-0.626817	0
III-1	T4	T8	-0.468823	0
III-1	T4	T9	0.133471	0
III-1	T5	T10	0.693346	15
III-1	T5	T11	0.608788	15
III-1	T5	T12	0.852087	15
III-1	T5	T13	0.690385	15
III-1	T5	T6	-0.483527	0
III-1	T5	T7	0.803562	15
III-1	T5	T8	0.741998	15
III-1	T5	T9	0.219095	15
III-1	T6	T10	-0.257771	0
III-1	T6	T11	-0.01764	0
III-1	T6	T12	-0.423304	0
III-1	T6	T13	-0.608648	0
III-1	T6	T7	-0.475937	0
III-1	T6	T8	-0.287314	0
III-1	T6	T9	0.103826	0
III-1	T7	T10	0.850581	48
III-1	T7	T11	0.824468	48
III-1	T7	T12	0.896369	44
III-1	T7	T13	0.910254	48
III-1	T7	T8	0.932166	44
III-1	T7	T9	0.4623	44
III-1	T8	T10	0.86783	44
III-1	T8	T11	0.925396	54
III-1	T8	T12	0.896974	44
III-1	T8	T13	0.815376	54
III-1	T8	T9	0.564403	54
III-1	T9	T10	0.439743	44
III-1	T9	T11	0.606096	64
III-1	T9	T12	0.443466	44
III-1	T9	T13	0.557017	54
